# A Scalable Biological Clock for Metabolic Disease Prediction from the Phenome India Cohort

**DOI:** 10.64898/2026.08.29.26361656

**Authors:** Pradeep Tiwari, Mayank Garg, Shrestha Pattanayak, Ishita Sarkar, Ritabrata Roy, Naveen Bhatraju, Anshul Verma, Sreeshma Raj K, Satyartha Prakash, Vignesh S Kumar, Mohammad Azhar Uddin, Nancy Rawat, Ankita Sahu, Yogesh Kumar, Pulkit Hasmukhbhai Leuva, Ankita Mridha, Vamsi Yenamandra, Ajay Pratap Singh, Aastha Mishra, Swasti Raychaudhuri, Karthik Bharadwaj Tallapaka, Giriraj Ratan Chandak, Mahesh J Kulkarni, Mahesh Dharne, Romi Wahengbam, Jatin Kalita, Prasenjit Manna, Umakanta Subudhi, Saikat Majumder, Partha Chakraborty, Kumardeep Chaudhary, Shantanu Sengupta, Phenome India Consortium, Viren Sardana, Shilpak Chatterjee, Dipyaman Ganguly

**Affiliations:** Department of Biology, Trivedi School of Biosciences, Ashoka University, Sonipat, Haryana 131029, India; Koita Centre for Digital Health, Trivedi School of Biosciences, Ashoka University, Sonipat, Haryana 131029, India; Datla Human Immunome Lab, Trivedi School of Biosciences, Ashoka University, Sonipat, Haryana 131029, India; Division of Cancer Biology and Inflammatory Disorders, CSIR-Indian Institute of Chemical Biology, Kolkata, West Bengal, India; CSIR-Institute of Genomics and Integrative Biology, New Delhi 110007, India; Academy of Scientific and Innovative Research, Ghaziabad 201002, India; CSIR-Centre for Cellular and Molecular Biology, Hyderabad, Telangana 500007, India; Biochemical Sciences Division, CSIR-National Chemical Laboratory, Pune, Maharashtra 411008, India; Center for Infectious Diseases, Biological Sciences and Technology Division, CSIR-North East Institute of Science and Technology, Jorhat, Assam 785006, India; CSIR-Institute of Minerals and Materials Technology, Bhubaneswar, Odisha 751013, India; Division of Infectious Diseases and Immunology, CSIR-Indian Institute of Chemical Biology, Kolkata, West Bengal 700032, India; Division of Cell Biology and Physiology, CSIR-Indian Institute of Chemical Biology, Kolkata, West Bengal 700032, India

## Abstract

**Background:** India has a rising incidence of chronic non-communicable diseases, making it a major healthcare burden today. Growing evidence suggests that chronic low-grade inflammation links ageing with cardiometabolic disorders, captured by the emerging concept of inflammaging. However, most evidence on biological ageing comes from Western populations, with no similar models developed for the Indian population. Given the country’s distinctive genetic makeup, unique exposome, and heterogeneous NCD presentation, Western models may not capture inflammaging and its effects in the Indian population.

**Methods:** We analysed baseline data from 4,240 adults in the Phenome India CSIR Health Cohort Knowledgebase (PI CheCK), a nationwide multi-centre cohort. Participants were stratified into eight cardiometabolic phenotype groups by BMI (Asian cut off), blood pressure and HbA1c status. We trained a Super Learner ensemble to predict chronological age in the lean normotensive-normoglycaemic reference group (n=615) using 44 plasma cytokines, sex, haemoglobin, and bioimpedance-derived visceral fat area, per cent body fat, and total body water. Performance was assessed by repeated five-fold cross-validation and in a held-out healthy test set. Calibrated biological age acceleration was then estimated in the remaining 3,625 participants.

**Results:** Median age was 51.0 years (IQR 41.0 to 62.0) and 49.4% were female. The Super Learner outperformed elastic net and XGBoost comparators. Permutation importance identified visceral fat area, per cent body fat, CTACK, SDF1a, haemoglobin and sex as leading contributors, with body composition measures accounting for the largest share, indicating an immune-metabolic rather than cytokine-only signal. Biological age acceleration was concentrated in overweight/obese phenotypes. Lean phenotypes showed acceleration close to the reference (0.32 0.50 years).

**Conclusions:** Cytokine and body composition measures capture a quantifiable immunometabolic ageing signal in a South Asian cohort, with acceleration driven predominantly by adiposity. External validation and longitudinal follow up are required.
