## Supplementary Tables for "A Scalable Biological Clock for Metabolic Disease Prediction from the Phenome India Cohort"

### Sheet: Index
Sheet	Supplementary table title	Description
Supplementary Table S1	Repeated cross-validation performance of candidate age-prediction models	R2, MAE, and RMSE summarized across repeated 5-fold cross-validation in the healthy reference cohort.
Supplementary Table S2	Average Super Learner ensemble weights	Mean non-negative ensemble weights assigned to candidate learners across cross-validation repeats.
Supplementary Table S3	Overall cytokine-age associations	Spearman correlations between chronological age and each retained cytokine across the analytic cohort.
Supplementary Table S4	Sex-stratified cytokine-age associations	Spearman correlations between chronological age and each retained cytokine stratified by sex.
Supplementary Table S5	Age- and sex-adjusted cytokine differences across cardiometabolic phenotype groups	Linear model estimates comparing phenotype groups with the healthy reference group for each cytokine.
Supplementary Table S6	Permutation variable importance for the Super Learner biological age model	Model-agnostic variable importance based on change in predictive error after predictor permutation.
Supplementary Table S7	Calibrated biological age acceleration by cardiometabolic phenotype group	Group-wise calibrated biological age acceleration summary from the final Super Learner model.

### Sheet: Supplementary Table S1
Supplementary Table S1. Repeated cross-validation performance of candidate age-prediction models
Model	Repeated CV folds	Mean R2	SD R2	Mean MAE	SD MAE	Mean RMSE	SD RMSE
XGBoost	5	0.299	0.02	7.21	0.11	9.32	0.13
Elastic net	5	0.326	0.012	6.95	0.08	9.12	0.08
Super Learner	5	0.356	0.009	6.83	0.03	8.93	0.05
Notes: R2 = squared Pearson correlation between observed and predicted chronological age; MAE = mean absolute error; RMSE = root mean squared error.

### Sheet: Supplementary Table S2
Supplementary Table S2. Average Super Learner ensemble weights
Learner	Mean ensemble weight	SD ensemble weight
XGBoost	0.496	0.147
Linear model	0.369	0.109
LASSO	0.082	0.115
Elastic net 0.50	0.035	0.103
Random forest	0.017	0.049
Elastic net 0.25	0.001	0.006
Ridge	0	0
Ranger	0	0
Mean	0	0
Notes: Weights are non-negative and estimated within the Super Learner framework; values are averaged across repeated cross-validation.

### Sheet: Supplementary Table S3
Supplementary Table S3. Overall cytokine-age associations
Cytokine	N	Spearman rho	P value	FDR-adjusted P	-log10(FDR)	Direction
CTACK	4240	0.236	6.02732e-55	2.65202e-53	52.576	Positive
MIG	4240	0.222	1.03624e-48	2.27974e-47	46.642	Positive
HGF	4240	0.202	4.21911e-40	6.18802e-39	38.208	Positive
MIP1a	4240	0.192	2.01258e-36	2.21384e-35	34.655	Positive
MCSF	4240	0.179	1.02656e-31	9.03375e-31	30.044	Positive
GCSF	4240	0.153	1.46259e-23	1.07257e-22	21.97	Positive
IL8	4240	0.151	4.959e-23	3.11708e-22	21.506	Positive
SCF	4240	0.143	7.77238e-21	4.27481e-20	19.369	Positive
IL2Ra	4240	0.141	2.30885e-20	1.12877e-19	18.947	Positive
Eotaxin	4240	0.139	1.07701e-19	4.73885e-19	18.324	Positive
IL16	4240	0.094	7.96779e-10	3.18712e-09	8.497	Positive
IL7	4240	0.088	8.31744e-09	3.04973e-08	7.516	Positive
IP10	4240	0.081	1.39767e-07	4.73057e-07	6.325	Positive
MCP1_MCAF	4240	0.077	4.83402e-07	1.51926e-06	5.818	Positive
IL4	4240	0.064	3.01782e-05	8.85228e-05	4.053	Positive
IL6	4240	0.062	4.8711e-05	0.000133955	3.873	Positive
IL17A	4240	0.058	0.000163907	0.000424229	3.372	Positive
FGF_basic	4240	0.056	0.000283182	0.000692223	3.16	Positive
SDF1a	4240	-0.052	0.000653496	0.00151336	2.82	Negative
IL1b	4240	0.051	0.000943458	0.00207561	2.683	Positive
IL18	4240	0.042	0.00565452	0.011309	1.947	Positive
MIF	4240	-0.043	0.00554474	0.011309	1.947	Negative
TRAIL	4240	0.038	0.0141512	0.0270718	1.567	Positive
IL1a	4240	0.033	0.0316715	0.0580644	1.236	Not significant
IL12_p40	4240	0.028	0.0657249	0.115676	0.937	Not significant
IL3	4240	0.027	0.0819283	0.138648	0.858	Not significant
MCP3	4240	0.024	0.116562	0.189953	0.721	Not significant
RANTES	4240	-0.023	0.135283	0.212588	0.672	Not significant
IL1ra	4240	0.022	0.160692	0.243809	0.613	Not significant
IFNg	4240	0.021	0.172681	0.253266	0.596	Not significant
IL12_p70	4240	-0.019	0.226533	0.321531	0.493	Not significant
bNGF	4240	0.017	0.258482	0.355413	0.449	Not significant
TNFa	4240	0.016	0.299788	0.399717	0.398	Not significant
IL2	4240	0.013	0.3924	0.507812	0.294	Not significant
IFNa2	4240	0.011	0.47772	0.588227	0.23	Not significant
IL13	4240	0.01	0.497659	0.588227	0.23	Not significant
SCGFb	4240	0.01	0.500781	0.588227	0.23	Not significant
LIF	4240	0.01	0.508014	0.588227	0.23	Not significant
IL10	4240	0.008	0.613614	0.691819	0.16	Not significant
TNFb	4240	-0.007	0.628926	0.691819	0.16	Not significant
GROa	4240	-0.006	0.677355	0.726917	0.139	Not significant
IL9	4240	-0.003	0.854622	0.874497	0.058	Not significant
MIP1b	4240	-0.003	0.842478	0.874497	0.058	Not significant
PDGFbb	4240	-0.001	0.949089	0.949089	0.023	Not significant
Notes: Cytokines are sorted by Benjamini-Hochberg FDR-adjusted P value.

### Sheet: Supplementary Table S4
Supplementary Table S4. Sex-stratified cytokine-age associations
Sex	Cytokine	N	Spearman rho	P value	FDR-adjusted P
Female	CTACK	2095	0.278	1.36886e-38	6.02299e-37
Female	HGF	2095	0.247	1.64234e-30	3.61315e-29
Female	MIG	2095	0.239	1.09167e-28	1.60112e-27
Female	MIP1a	2095	0.224	2.89963e-25	3.1896e-24
Female	MCSF	2095	0.211	1.38444e-22	1.21831e-21
Female	Eotaxin	2095	0.196	1.48728e-19	1.09067e-18
Female	GCSF	2095	0.188	3.72149e-18	2.33922e-17
Female	IL8	2095	0.186	8.77119e-18	4.82416e-17
Female	SCF	2095	0.182	3.89083e-17	1.90218e-16
Female	IL2Ra	2095	0.157	4.40722e-13	1.93918e-12
Female	IL1b	2095	0.144	3.10273e-11	1.24109e-10
Female	IL16	2095	0.122	2.15429e-08	7.89906e-08
Female	IL7	2095	0.118	5.33556e-08	1.80588e-07
Female	IP10	2095	0.117	8.73195e-08	2.74433e-07
Female	MCP1_MCAF	2095	0.109	5.40737e-07	1.58616e-06
Female	IL4	2095	0.1	4.45845e-06	1.22607e-05
Female	MCP3	2095	0.083	0.00015596	0.000403661
Female	IL1a	2095	0.071	0.00121291	0.0029649
Female	IL18	2095	0.069	0.0016703	0.00386807
Female	FGF_basic	2095	0.068	0.00184253	0.00405356
Female	TRAIL	2095	0.066	0.00265133	0.00555516
Female	SCGFb	2095	0.064	0.00318083	0.00636165
Female	IL17A	2095	0.059	0.00662187	0.0126679
Female	IL13	2095	0.052	0.0167158	0.0294199
Female	LIF	2095	0.052	0.0166469	0.0294199
Female	IL10	2095	0.049	0.024779	0.0419337
Female	IL6	2095	0.043	0.0499542	0.0814068
Female	IL12_p40	2095	0.038	0.0791632	0.122893
Female	TNFa	2095	0.038	0.0809976	0.122893
Female	IL1ra	2095	0.034	0.118028	0.167523
Female	SDF1a	2095	-0.034	0.117363	0.167523
Female	IFNg	2095	0.031	0.159966	0.219954
Female	bNGF	2095	0.029	0.190851	0.254467
Female	MIF	2095	-0.018	0.406561	0.526137
Female	IL12_p70	2095	-0.017	0.431643	0.542637
Female	IL3	2095	0.017	0.445096	0.544006
Female	IL9	2095	0.015	0.497229	0.577911
Female	RANTES	2095	-0.015	0.499105	0.577911
Female	IFNa2	2095	0.01	0.636003	0.699603
Female	MIP1b	2095	0.011	0.627497	0.699603
Female	IL2	2095	0.008	0.716053	0.768448
Female	TNFb	2095	0.006	0.773306	0.81013
Female	PDGFbb	2095	0.005	0.803501	0.822187
Female	GROa	2095	-0.004	0.847454	0.847454
Male	MIG	2145	0.206	4.42269e-22	1.94598e-20
Male	CTACK	2145	0.194	1.2039e-19	2.64858e-18
Male	MIP1a	2145	0.161	5.8766e-14	8.61901e-13
Male	HGF	2145	0.157	2.63836e-13	2.90219e-12
Male	MCSF	2145	0.147	9.16941e-12	8.06908e-11
Male	IL2Ra	2145	0.125	5.91421e-09	4.33708e-08
Male	GCSF	2145	0.119	2.94715e-08	1.85249e-07
Male	IL8	2145	0.116	6.93037e-08	3.8117e-07
Male	SCF	2145	0.107	6.27132e-07	3.06598e-06
Male	IL6	2145	0.084	9.19331e-05	0.000404506
Male	Eotaxin	2145	0.083	0.000129274	0.000517095
Male	SDF1a	2145	-0.07	0.00118069	0.00432919
Male	MIF	2145	-0.068	0.00161228	0.00545693
Male	IL16	2145	0.066	0.00208217	0.00654396
Male	IL7	2145	0.058	0.00709625	0.0208157
Male	IL17A	2145	0.055	0.0111104	0.0305535
Male	IP10	2145	0.047	0.0283253	0.0733125
Male	MCP1_MCAF	2145	0.046	0.0320323	0.0783011
Male	FGF_basic	2145	0.044	0.0403423	0.0934242
Male	SCGFb	2145	-0.043	0.0458993	0.100978
Male	IL1b	2145	-0.042	0.0534204	0.111928
Male	IL3	2145	0.035	0.108605	0.21721
Male	IL10	2145	-0.033	0.13164	0.251834
Male	IL13	2145	-0.03	0.160044	0.260812
Male	LIF	2145	-0.031	0.150836	0.260812
Male	MCP3	2145	-0.03	0.157976	0.260812
Male	RANTES	2145	-0.031	0.153773	0.260812
Male	IL4	2145	0.029	0.172923	0.271736
Male	TNFb	2145	-0.022	0.318706	0.483554
Male	IL12_p70	2145	-0.02	0.346901	0.492375
Male	IL9	2145	-0.021	0.339028	0.492375
Male	IL12_p40	2145	0.017	0.420234	0.577821
Male	MIP1b	2145	-0.017	0.435921	0.581228
Male	IL2	2145	0.016	0.450042	0.582407
Male	IL18	2145	0.015	0.502	0.631085
Male	IFNa2	2145	0.009	0.66233	0.747244
Male	IFNg	2145	0.01	0.634154	0.747244
Male	IL1ra	2145	0.011	0.625655	0.747244
Male	TRAIL	2145	0.01	0.651275	0.747244
Male	GROa	2145	-0.008	0.720372	0.792409
Male	TNFa	2145	-0.006	0.765254	0.801695
Male	bNGF	2145	0.007	0.7499	0.801695
Male	PDGFbb	2145	-0.006	0.793035	0.811478
Male	IL1a	2145	-0.005	0.828615	0.828615
Notes: Cytokines are sorted by sex and FDR-adjusted P value.

### Sheet: Supplementary Table S5
Supplementary Table S5. Age- and sex-adjusted cytokine differences across cardiometabolic phenotype groups
Cytokine	Phenotype group	Group short	Estimate	Standard error	P value	FDR-adjusted P
CTACK	Overweight/obese Hypertensive-hyperglycemic	OW/OB HTN-HG	-0.085	0.181	0.639975	0.814918
CTACK	Overweight/obese Hypertensive-normoglycemic	OW/OB HTN-NG	0.002	0.196	0.992498	0.992498
CTACK	Overweight/obese Normotensive-hyperglycemic	OW/OB NT-HG	-0.378	0.184	0.0398903	0.268362
CTACK	Overweight/obese Normotensive-normoglycemic	OW/OB NT-NG	0.021	0.168	0.899087	0.961524
CTACK	Lean Hypertensive-hyperglycemic	Lean HTN-HG	0.045	0.23	0.843459	0.941814
CTACK	Lean Hypertensive-normoglycemic	Lean HTN-NG	0.27	0.265	0.308826	0.63871
CTACK	Lean Normotensive-hyperglycemic	Lean NT-HG	0.44	0.229	0.0545704	0.300238
Eotaxin	Overweight/obese Hypertensive-hyperglycemic	OW/OB HTN-HG	0.06	0.117	0.604544	0.792338
Eotaxin	Overweight/obese Hypertensive-normoglycemic	OW/OB HTN-NG	-0.102	0.126	0.418383	0.709636
Eotaxin	Overweight/obese Normotensive-hyperglycemic	OW/OB NT-HG	0.057	0.118	0.629417	0.81454
Eotaxin	Overweight/obese Normotensive-normoglycemic	OW/OB NT-NG	0.036	0.108	0.741683	0.887657
Eotaxin	Lean Hypertensive-hyperglycemic	Lean HTN-HG	0.126	0.148	0.396398	0.704673
Eotaxin	Lean Hypertensive-normoglycemic	Lean HTN-NG	0.204	0.171	0.232008	0.568016
Eotaxin	Lean Normotensive-hyperglycemic	Lean NT-HG	0.505	0.147	0.000605353	0.0316103
FGF_basic	Overweight/obese Hypertensive-hyperglycemic	OW/OB HTN-HG	0.094	0.324	0.77076	0.900177
FGF_basic	Overweight/obese Hypertensive-normoglycemic	OW/OB HTN-NG	0.259	0.35	0.459129	0.720164
FGF_basic	Overweight/obese Normotensive-hyperglycemic	OW/OB NT-HG	-0.053	0.328	0.872075	0.955193
FGF_basic	Overweight/obese Normotensive-normoglycemic	OW/OB NT-NG	-0.02	0.3	0.947417	0.986236
FGF_basic	Lean Hypertensive-hyperglycemic	Lean HTN-HG	0.823	0.411	0.0450925	0.268362
FGF_basic	Lean Hypertensive-normoglycemic	Lean HTN-NG	0.026	0.473	0.956316	0.986236
FGF_basic	Lean Normotensive-hyperglycemic	Lean NT-HG	0.607	0.408	0.137338	0.450524
GCSF	Overweight/obese Hypertensive-hyperglycemic	OW/OB HTN-HG	0.807	0.318	0.011312	0.134004
GCSF	Overweight/obese Hypertensive-normoglycemic	OW/OB HTN-NG	0.964	0.344	0.00518107	0.0997356
GCSF	Overweight/obese Normotensive-hyperglycemic	OW/OB NT-HG	0.716	0.323	0.0265943	0.225364
GCSF	Overweight/obese Normotensive-normoglycemic	OW/OB NT-NG	0.597	0.295	0.0429067	0.268362
GCSF	Lean Hypertensive-hyperglycemic	Lean HTN-HG	0.584	0.404	0.148581	0.462253
GCSF	Lean Hypertensive-normoglycemic	Lean HTN-NG	0.367	0.465	0.429732	0.719335
GCSF	Lean Normotensive-hyperglycemic	Lean NT-HG	0.633	0.401	0.114724	0.415092
GROa	Overweight/obese Hypertensive-hyperglycemic	OW/OB HTN-HG	0.596	0.366	0.103641	0.414564
GROa	Overweight/obese Hypertensive-normoglycemic	OW/OB HTN-NG	0.508	0.396	0.200178	0.53329
GROa	Overweight/obese Normotensive-hyperglycemic	OW/OB NT-HG	0.43	0.371	0.246714	0.577697
GROa	Overweight/obese Normotensive-normoglycemic	OW/OB NT-NG	-0.003	0.339	0.991982	0.992498
GROa	Lean Hypertensive-hyperglycemic	Lean HTN-HG	1.141	0.465	0.0141417	0.155558
GROa	Lean Hypertensive-normoglycemic	Lean HTN-NG	0.124	0.535	0.816585	0.928074
GROa	Lean Normotensive-hyperglycemic	Lean NT-HG	0.883	0.462	0.0558798	0.301947
HGF	Overweight/obese Hypertensive-hyperglycemic	OW/OB HTN-HG	0.309	0.119	0.00940017	0.120635
HGF	Overweight/obese Hypertensive-normoglycemic	OW/OB HTN-NG	0.067	0.129	0.602992	0.792338
HGF	Overweight/obese Normotensive-hyperglycemic	OW/OB NT-HG	0.197	0.121	0.102981	0.414564
HGF	Overweight/obese Normotensive-normoglycemic	OW/OB NT-NG	0.178	0.11	0.10713	0.415092
HGF	Lean Hypertensive-hyperglycemic	Lean HTN-HG	0.124	0.151	0.41349	0.709636
HGF	Lean Hypertensive-normoglycemic	Lean HTN-NG	0.064	0.174	0.711417	0.866073
HGF	Lean Normotensive-hyperglycemic	Lean NT-HG	0.348	0.15	0.0204627	0.190985
IFNa2	Overweight/obese Hypertensive-hyperglycemic	OW/OB HTN-HG	0.34	0.331	0.304938	0.63871
IFNa2	Overweight/obese Hypertensive-normoglycemic	OW/OB HTN-NG	0.7	0.358	0.050994	0.296343
IFNa2	Overweight/obese Normotensive-hyperglycemic	OW/OB NT-HG	0.005	0.336	0.988308	0.992498
IFNa2	Overweight/obese Normotensive-normoglycemic	OW/OB NT-NG	0.048	0.307	0.875554	0.955193
IFNa2	Lean Hypertensive-hyperglycemic	Lean HTN-HG	0.225	0.42	0.592938	0.783798
IFNa2	Lean Hypertensive-normoglycemic	Lean HTN-NG	0.344	0.484	0.476992	0.720164
IFNa2	Lean Normotensive-hyperglycemic	Lean NT-HG	-0.061	0.418	0.884565	0.955685
IFNg	Overweight/obese Hypertensive-hyperglycemic	OW/OB HTN-HG	0.157	0.172	0.363584	0.678689
IFNg	Overweight/obese Hypertensive-normoglycemic	OW/OB HTN-NG	0.129	0.186	0.487436	0.728788
IFNg	Overweight/obese Normotensive-hyperglycemic	OW/OB NT-HG	-0.017	0.175	0.920814	0.967955
IFNg	Overweight/obese Normotensive-normoglycemic	OW/OB NT-NG	0.225	0.16	0.159685	0.483519
IFNg	Lean Hypertensive-hyperglycemic	Lean HTN-HG	0.038	0.219	0.86218	0.955193
IFNg	Lean Hypertensive-normoglycemic	Lean HTN-NG	0.339	0.252	0.178202	0.509832
IFNg	Lean Normotensive-hyperglycemic	Lean NT-HG	0.239	0.217	0.271396	0.612004
IL10	Overweight/obese Hypertensive-hyperglycemic	OW/OB HTN-HG	0.24	0.297	0.41933	0.709636
IL10	Overweight/obese Hypertensive-normoglycemic	OW/OB HTN-NG	0.504	0.321	0.116501	0.415092
IL10	Overweight/obese Normotensive-hyperglycemic	OW/OB NT-HG	-0.21	0.301	0.484877	0.728499
IL10	Overweight/obese Normotensive-normoglycemic	OW/OB NT-NG	0.274	0.275	0.319401	0.638803
IL10	Lean Hypertensive-hyperglycemic	Lean HTN-HG	0.522	0.377	0.165548	0.490276
IL10	Lean Hypertensive-normoglycemic	Lean HTN-NG	-0.01	0.434	0.98144	0.991845
IL10	Lean Normotensive-hyperglycemic	Lean NT-HG	0.122	0.374	0.743557	0.887657
IL12_p40	Overweight/obese Hypertensive-hyperglycemic	OW/OB HTN-HG	0.627	0.399	0.116211	0.415092
IL12_p40	Overweight/obese Hypertensive-normoglycemic	OW/OB HTN-NG	0.134	0.432	0.755757	0.898738
IL12_p40	Overweight/obese Normotensive-hyperglycemic	OW/OB NT-HG	-0.499	0.405	0.217046	0.552481
IL12_p40	Overweight/obese Normotensive-normoglycemic	OW/OB NT-NG	0.218	0.37	0.5562	0.763801
IL12_p40	Lean Hypertensive-hyperglycemic	Lean HTN-HG	0.954	0.506	0.059608	0.311174
IL12_p40	Lean Hypertensive-normoglycemic	Lean HTN-NG	0.439	0.583	0.451443	0.720164
IL12_p40	Lean Normotensive-hyperglycemic	Lean NT-HG	0.785	0.503	0.118559	0.415092
IL12_p70	Overweight/obese Hypertensive-hyperglycemic	OW/OB HTN-HG	-0.368	0.292	0.208345	0.539245
IL12_p70	Overweight/obese Hypertensive-normoglycemic	OW/OB HTN-NG	-0.47	0.316	0.137498	0.450524
IL12_p70	Overweight/obese Normotensive-hyperglycemic	OW/OB NT-HG	-0.555	0.297	0.0611956	0.313322
IL12_p70	Overweight/obese Normotensive-normoglycemic	OW/OB NT-NG	-0.132	0.271	0.625336	0.812673
IL12_p70	Lean Hypertensive-hyperglycemic	Lean HTN-HG	-0.316	0.371	0.393879	0.704673
IL12_p70	Lean Hypertensive-normoglycemic	Lean HTN-NG	0.376	0.427	0.378853	0.686393
IL12_p70	Lean Normotensive-hyperglycemic	Lean NT-HG	-0.397	0.369	0.281541	0.612004
IL13	Overweight/obese Hypertensive-hyperglycemic	OW/OB HTN-HG	0.121	0.217	0.576514	0.776455
IL13	Overweight/obese Hypertensive-normoglycemic	OW/OB HTN-NG	0.081	0.234	0.730939	0.879411
IL13	Overweight/obese Normotensive-hyperglycemic	OW/OB NT-HG	0.034	0.22	0.876069	0.955193
IL13	Overweight/obese Normotensive-normoglycemic	OW/OB NT-NG	0.168	0.201	0.401662	0.704673
IL13	Lean Hypertensive-hyperglycemic	Lean HTN-HG	0.219	0.275	0.424951	0.715218
IL13	Lean Hypertensive-normoglycemic	Lean HTN-NG	0.284	0.316	0.370117	0.682611
IL13	Lean Normotensive-hyperglycemic	Lean NT-HG	0.152	0.273	0.577798	0.776455
IL16	Overweight/obese Hypertensive-hyperglycemic	OW/OB HTN-HG	0.126	0.154	0.41582	0.709636
IL16	Overweight/obese Hypertensive-normoglycemic	OW/OB HTN-NG	0.026	0.167	0.874032	0.955193
IL16	Overweight/obese Normotensive-hyperglycemic	OW/OB NT-HG	0.017	0.157	0.91128	0.96423
IL16	Overweight/obese Normotensive-normoglycemic	OW/OB NT-NG	0.182	0.143	0.203365	0.53329
IL16	Lean Hypertensive-hyperglycemic	Lean HTN-HG	-0.057	0.196	0.77158	0.900177
IL16	Lean Hypertensive-normoglycemic	Lean HTN-NG	0.165	0.226	0.464782	0.720164
IL16	Lean Normotensive-hyperglycemic	Lean NT-HG	0.233	0.195	0.23237	0.568016
IL17A	Overweight/obese Hypertensive-hyperglycemic	OW/OB HTN-HG	0.513	0.239	0.0317564	0.23288
IL17A	Overweight/obese Hypertensive-normoglycemic	OW/OB HTN-NG	0.542	0.258	0.0361261	0.258764
IL17A	Overweight/obese Normotensive-hyperglycemic	OW/OB NT-HG	0.18	0.242	0.45636	0.720164
IL17A	Overweight/obese Normotensive-normoglycemic	OW/OB NT-NG	0.289	0.221	0.191703	0.531934
IL17A	Lean Hypertensive-hyperglycemic	Lean HTN-HG	0.721	0.303	0.017428	0.178927
IL17A	Lean Hypertensive-normoglycemic	Lean HTN-NG	0.634	0.349	0.0694	0.323867
IL17A	Lean Normotensive-hyperglycemic	Lean NT-HG	-0.104	0.301	0.729203	0.879411
IL18	Overweight/obese Hypertensive-hyperglycemic	OW/OB HTN-HG	0.291	0.111	0.0087814	0.117594
IL18	Overweight/obese Hypertensive-normoglycemic	OW/OB HTN-NG	0.207	0.12	0.0851857	0.36422
IL18	Overweight/obese Normotensive-hyperglycemic	OW/OB NT-HG	0.209	0.113	0.0630712	0.313322
IL18	Overweight/obese Normotensive-normoglycemic	OW/OB NT-NG	0.154	0.103	0.134254	0.450524
IL18	Lean Hypertensive-hyperglycemic	Lean HTN-HG	0.235	0.141	0.0950219	0.395496
IL18	Lean Hypertensive-normoglycemic	Lean HTN-NG	0.327	0.162	0.0439609	0.268362
IL18	Lean Normotensive-hyperglycemic	Lean NT-HG	0.427	0.14	0.00227672	0.054677
IL1a	Overweight/obese Hypertensive-hyperglycemic	OW/OB HTN-HG	0.152	0.256	0.553083	0.763801
IL1a	Overweight/obese Hypertensive-normoglycemic	OW/OB HTN-NG	0.324	0.277	0.242291	0.577096
IL1a	Overweight/obese Normotensive-hyperglycemic	OW/OB NT-HG	0.058	0.259	0.822952	0.928459
IL1a	Overweight/obese Normotensive-normoglycemic	OW/OB NT-NG	0.258	0.237	0.275514	0.612004
IL1a	Lean Hypertensive-hyperglycemic	Lean HTN-HG	0.316	0.324	0.329411	0.64851
IL1a	Lean Hypertensive-normoglycemic	Lean HTN-NG	-0.112	0.374	0.764715	0.900177
IL1a	Lean Normotensive-hyperglycemic	Lean NT-HG	0.073	0.322	0.819931	0.928451
IL1b	Overweight/obese Hypertensive-hyperglycemic	OW/OB HTN-HG	0.387	0.134	0.0040295	0.082739
IL1b	Overweight/obese Hypertensive-normoglycemic	OW/OB HTN-NG	0.395	0.145	0.00666993	0.108123
IL1b	Overweight/obese Normotensive-hyperglycemic	OW/OB NT-HG	0.333	0.136	0.0146633	0.155735
IL1b	Overweight/obese Normotensive-normoglycemic	OW/OB NT-NG	0.229	0.125	0.0660206	0.31402
IL1b	Lean Hypertensive-hyperglycemic	Lean HTN-HG	0.24	0.171	0.160127	0.483519
IL1b	Lean Hypertensive-normoglycemic	Lean HTN-NG	0.235	0.196	0.231993	0.568016
IL1b	Lean Normotensive-hyperglycemic	Lean NT-HG	0.517	0.169	0.00228382	0.054677
IL1ra	Overweight/obese Hypertensive-hyperglycemic	OW/OB HTN-HG	1.681	0.33	3.7867e-07	0.00011663
IL1ra	Overweight/obese Hypertensive-normoglycemic	OW/OB HTN-NG	1.248	0.358	0.000490126	0.0316103
IL1ra	Overweight/obese Normotensive-hyperglycemic	OW/OB NT-HG	1.149	0.335	0.000615785	0.0316103
IL1ra	Overweight/obese Normotensive-normoglycemic	OW/OB NT-NG	1.148	0.306	0.000181064	0.0278838
IL1ra	Lean Hypertensive-hyperglycemic	Lean HTN-HG	1.279	0.419	0.00230779	0.054677
IL1ra	Lean Hypertensive-normoglycemic	Lean HTN-NG	0.754	0.483	0.118598	0.415092
IL1ra	Lean Normotensive-hyperglycemic	Lean NT-HG	0.972	0.417	0.0196741	0.190985
IL2	Overweight/obese Hypertensive-hyperglycemic	OW/OB HTN-HG	0.092	0.308	0.765805	0.900177
IL2	Overweight/obese Hypertensive-normoglycemic	OW/OB HTN-NG	-0.086	0.334	0.797699	0.916758
IL2	Overweight/obese Normotensive-hyperglycemic	OW/OB NT-HG	0.025	0.313	0.936084	0.980659
IL2	Overweight/obese Normotensive-normoglycemic	OW/OB NT-NG	0.058	0.286	0.837898	0.941814
IL2	Lean Hypertensive-hyperglycemic	Lean HTN-HG	0.178	0.391	0.648647	0.822153
IL2	Lean Hypertensive-normoglycemic	Lean HTN-NG	-0.11	0.45	0.806277	0.919753
IL2	Lean Normotensive-hyperglycemic	Lean NT-HG	-0.494	0.389	0.204312	0.53329
IL2Ra	Overweight/obese Hypertensive-hyperglycemic	OW/OB HTN-HG	0.131	0.105	0.212076	0.544328
IL2Ra	Overweight/obese Hypertensive-normoglycemic	OW/OB HTN-NG	-0.093	0.114	0.413137	0.709636
IL2Ra	Overweight/obese Normotensive-hyperglycemic	OW/OB NT-HG	0.053	0.107	0.621758	0.811447
IL2Ra	Overweight/obese Normotensive-normoglycemic	OW/OB NT-NG	0.109	0.097	0.262232	0.602743
IL2Ra	Lean Hypertensive-hyperglycemic	Lean HTN-HG	0.05	0.133	0.710212	0.866073
IL2Ra	Lean Hypertensive-normoglycemic	Lean HTN-NG	0.148	0.154	0.336725	0.653565
IL2Ra	Lean Normotensive-hyperglycemic	Lean NT-HG	0.291	0.133	0.0280943	0.227712
IL3	Overweight/obese Hypertensive-hyperglycemic	OW/OB HTN-HG	-0.126	0.197	0.523589	0.751521
IL3	Overweight/obese Hypertensive-normoglycemic	OW/OB HTN-NG	-0.225	0.213	0.290697	0.621768
IL3	Overweight/obese Normotensive-hyperglycemic	OW/OB NT-HG	-0.31	0.2	0.120996	0.418727
IL3	Overweight/obese Normotensive-normoglycemic	OW/OB NT-NG	-0.293	0.183	0.108901	0.415092
IL3	Lean Hypertensive-hyperglycemic	Lean HTN-HG	0.251	0.25	0.315208	0.63871
IL3	Lean Hypertensive-normoglycemic	Lean HTN-NG	-0.21	0.288	0.466461	0.720164
IL3	Lean Normotensive-hyperglycemic	Lean NT-HG	-0.016	0.249	0.949278	0.986236
IL4	Overweight/obese Hypertensive-hyperglycemic	OW/OB HTN-HG	-0.02	0.182	0.91414	0.96423
IL4	Overweight/obese Hypertensive-normoglycemic	OW/OB HTN-NG	-0.166	0.197	0.400738	0.704673
IL4	Overweight/obese Normotensive-hyperglycemic	OW/OB NT-HG	-0.072	0.185	0.697482	0.858143
IL4	Overweight/obese Normotensive-normoglycemic	OW/OB NT-NG	0.049	0.169	0.770297	0.900177
IL4	Lean Hypertensive-hyperglycemic	Lean HTN-HG	0.009	0.231	0.970449	0.989729
IL4	Lean Hypertensive-normoglycemic	Lean HTN-NG	0.119	0.266	0.654787	0.823161
IL4	Lean Normotensive-hyperglycemic	Lean NT-HG	0.231	0.23	0.313842	0.63871
IL6	Overweight/obese Hypertensive-hyperglycemic	OW/OB HTN-HG	0.885	0.278	0.00144309	0.0449654
IL6	Overweight/obese Hypertensive-normoglycemic	OW/OB HTN-NG	0.531	0.3	0.0771757	0.339573
IL6	Overweight/obese Normotensive-hyperglycemic	OW/OB NT-HG	0.564	0.282	0.0453079	0.268362
IL6	Overweight/obese Normotensive-normoglycemic	OW/OB NT-NG	0.495	0.257	0.0545887	0.300238
IL6	Lean Hypertensive-hyperglycemic	Lean HTN-HG	0.338	0.352	0.337392	0.653565
IL6	Lean Hypertensive-normoglycemic	Lean HTN-NG	-0.267	0.406	0.509894	0.747945
IL6	Lean Normotensive-hyperglycemic	Lean NT-HG	0.268	0.35	0.444608	0.720164
IL7	Overweight/obese Hypertensive-hyperglycemic	OW/OB HTN-HG	0.423	0.276	0.124759	0.426953
IL7	Overweight/obese Hypertensive-normoglycemic	OW/OB HTN-NG	0.359	0.298	0.229482	0.568016
IL7	Overweight/obese Normotensive-hyperglycemic	OW/OB NT-HG	0.032	0.28	0.908011	0.96423
IL7	Overweight/obese Normotensive-normoglycemic	OW/OB NT-NG	0.184	0.255	0.471262	0.720164
IL7	Lean Hypertensive-hyperglycemic	Lean HTN-HG	0.216	0.35	0.536506	0.761925
IL7	Lean Hypertensive-normoglycemic	Lean HTN-NG	-0.241	0.403	0.549033	0.763801
IL7	Lean Normotensive-hyperglycemic	Lean NT-HG	0.503	0.348	0.147698	0.462253
IL8	Overweight/obese Hypertensive-hyperglycemic	OW/OB HTN-HG	0.241	0.166	0.147855	0.462253
IL8	Overweight/obese Hypertensive-normoglycemic	OW/OB HTN-NG	0.243	0.18	0.177892	0.509832
IL8	Overweight/obese Normotensive-hyperglycemic	OW/OB NT-HG	-0.151	0.169	0.369507	0.682611
IL8	Overweight/obese Normotensive-normoglycemic	OW/OB NT-NG	-0.09	0.154	0.560451	0.763801
IL8	Lean Hypertensive-hyperglycemic	Lean HTN-HG	0.139	0.211	0.509963	0.747945
IL8	Lean Hypertensive-normoglycemic	Lean HTN-NG	0.094	0.243	0.699331	0.858143
IL8	Lean Normotensive-hyperglycemic	Lean NT-HG	0.527	0.21	0.0119843	0.136709
IL9	Overweight/obese Hypertensive-hyperglycemic	OW/OB HTN-HG	0.3	0.15	0.0446506	0.268362
IL9	Overweight/obese Hypertensive-normoglycemic	OW/OB HTN-NG	0.044	0.162	0.78593	0.910024
IL9	Overweight/obese Normotensive-hyperglycemic	OW/OB NT-HG	0.331	0.152	0.0291298	0.23005
IL9	Overweight/obese Normotensive-normoglycemic	OW/OB NT-NG	0.199	0.139	0.151016	0.465128
IL9	Lean Hypertensive-hyperglycemic	Lean HTN-HG	0.259	0.19	0.173091	0.507733
IL9	Lean Hypertensive-normoglycemic	Lean HTN-NG	0.148	0.219	0.497985	0.740964
IL9	Lean Normotensive-hyperglycemic	Lean NT-HG	0.601	0.189	0.00145992	0.0449654
IP10	Overweight/obese Hypertensive-hyperglycemic	OW/OB HTN-HG	0.241	0.187	0.198012	0.53329
IP10	Overweight/obese Hypertensive-normoglycemic	OW/OB HTN-NG	0.272	0.203	0.178772	0.509832
IP10	Overweight/obese Normotensive-hyperglycemic	OW/OB NT-HG	0.104	0.19	0.582341	0.776455
IP10	Overweight/obese Normotensive-normoglycemic	OW/OB NT-NG	0.222	0.173	0.200894	0.53329
IP10	Lean Hypertensive-hyperglycemic	Lean HTN-HG	-0.026	0.238	0.911914	0.96423
IP10	Lean Hypertensive-normoglycemic	Lean HTN-NG	0.251	0.273	0.358713	0.677814
IP10	Lean Normotensive-hyperglycemic	Lean NT-HG	0.51	0.236	0.0306487	0.230376
LIF	Overweight/obese Hypertensive-hyperglycemic	OW/OB HTN-HG	-0.338	0.312	0.27828	0.612004
LIF	Overweight/obese Hypertensive-normoglycemic	OW/OB HTN-NG	-0.284	0.338	0.400636	0.704673
LIF	Overweight/obese Normotensive-hyperglycemic	OW/OB NT-HG	-0.245	0.316	0.438094	0.720164
LIF	Overweight/obese Normotensive-normoglycemic	OW/OB NT-NG	-0.211	0.289	0.465607	0.720164
LIF	Lean Hypertensive-hyperglycemic	Lean HTN-HG	-0.419	0.396	0.289648	0.621768
LIF	Lean Hypertensive-normoglycemic	Lean HTN-NG	-0.464	0.456	0.309041	0.63871
LIF	Lean Normotensive-hyperglycemic	Lean NT-HG	0.184	0.393	0.640292	0.814918
MCSF	Overweight/obese Hypertensive-hyperglycemic	OW/OB HTN-HG	0.096	0.15	0.524601	0.751521
MCSF	Overweight/obese Hypertensive-normoglycemic	OW/OB HTN-NG	-0.043	0.162	0.789805	0.911086
MCSF	Overweight/obese Normotensive-hyperglycemic	OW/OB NT-HG	0.055	0.152	0.719157	0.872049
MCSF	Overweight/obese Normotensive-normoglycemic	OW/OB NT-NG	0.103	0.139	0.459503	0.720164
MCSF	Lean Hypertensive-hyperglycemic	Lean HTN-HG	-0.145	0.191	0.445905	0.720164
MCSF	Lean Hypertensive-normoglycemic	Lean HTN-NG	-0.01	0.219	0.962541	0.986236
MCSF	Lean Normotensive-hyperglycemic	Lean NT-HG	0.184	0.189	0.330572	0.64851
MCP1_MCAF	Overweight/obese Hypertensive-hyperglycemic	OW/OB HTN-HG	-0.023	0.15	0.877661	0.955193
MCP1_MCAF	Overweight/obese Hypertensive-normoglycemic	OW/OB HTN-NG	0.071	0.162	0.660949	0.826539
MCP1_MCAF	Overweight/obese Normotensive-hyperglycemic	OW/OB NT-HG	0.082	0.152	0.591317	0.783798
MCP1_MCAF	Overweight/obese Normotensive-normoglycemic	OW/OB NT-NG	0.078	0.139	0.576076	0.776455
MCP1_MCAF	Lean Hypertensive-hyperglycemic	Lean HTN-HG	-0.074	0.19	0.699171	0.858143
MCP1_MCAF	Lean Hypertensive-normoglycemic	Lean HTN-NG	0.216	0.219	0.324992	0.64579
MCP1_MCAF	Lean Normotensive-hyperglycemic	Lean NT-HG	0.331	0.189	0.0798832	0.346535
MCP3	Overweight/obese Hypertensive-hyperglycemic	OW/OB HTN-HG	0.203	0.311	0.514992	0.74864
MCP3	Overweight/obese Hypertensive-normoglycemic	OW/OB HTN-NG	0.654	0.337	0.0522642	0.2981
MCP3	Overweight/obese Normotensive-hyperglycemic	OW/OB NT-HG	-0.007	0.316	0.982184	0.991845
MCP3	Overweight/obese Normotensive-normoglycemic	OW/OB NT-NG	0.209	0.288	0.469394	0.720164
MCP3	Lean Hypertensive-hyperglycemic	Lean HTN-HG	0.617	0.395	0.118372	0.415092
MCP3	Lean Hypertensive-normoglycemic	Lean HTN-NG	-0.344	0.455	0.449322	0.720164
MCP3	Lean Normotensive-hyperglycemic	Lean NT-HG	0.229	0.393	0.560316	0.763801
MIF	Overweight/obese Hypertensive-hyperglycemic	OW/OB HTN-HG	0.146	0.16	0.361218	0.678385
MIF	Overweight/obese Hypertensive-normoglycemic	OW/OB HTN-NG	0.113	0.173	0.515297	0.74864
MIF	Overweight/obese Normotensive-hyperglycemic	OW/OB NT-HG	0.073	0.162	0.651352	0.822199
MIF	Overweight/obese Normotensive-normoglycemic	OW/OB NT-NG	0.207	0.148	0.163693	0.48949
MIF	Lean Hypertensive-hyperglycemic	Lean HTN-HG	0.12	0.203	0.555778	0.763801
MIF	Lean Hypertensive-normoglycemic	Lean HTN-NG	0.255	0.234	0.276294	0.612004
MIF	Lean Normotensive-hyperglycemic	Lean NT-HG	0.515	0.202	0.0107913	0.132949
MIG	Overweight/obese Hypertensive-hyperglycemic	OW/OB HTN-HG	-0.055	0.2	0.784182	0.910024
MIG	Overweight/obese Hypertensive-normoglycemic	OW/OB HTN-NG	-0.596	0.217	0.00595291	0.102156
MIG	Overweight/obese Normotensive-hyperglycemic	OW/OB NT-HG	-0.333	0.203	0.10077	0.413828
MIG	Overweight/obese Normotensive-normoglycemic	OW/OB NT-NG	0.155	0.186	0.404761	0.704673
MIG	Lean Hypertensive-hyperglycemic	Lean HTN-HG	-0.455	0.254	0.0736124	0.333421
MIG	Lean Hypertensive-normoglycemic	Lean HTN-NG	0.171	0.293	0.558789	0.763801
MIG	Lean Normotensive-hyperglycemic	Lean NT-HG	0.409	0.252	0.105427	0.415092
MIP1a	Overweight/obese Hypertensive-hyperglycemic	OW/OB HTN-HG	0.346	0.098	0.000437669	0.0316103
MIP1a	Overweight/obese Hypertensive-normoglycemic	OW/OB HTN-NG	0.196	0.106	0.0662704	0.31402
MIP1a	Overweight/obese Normotensive-hyperglycemic	OW/OB NT-HG	0.268	0.1	0.00727217	0.110553
MIP1a	Overweight/obese Normotensive-normoglycemic	OW/OB NT-NG	0.298	0.091	0.00107868	0.0449654
MIP1a	Lean Hypertensive-hyperglycemic	Lean HTN-HG	0.126	0.125	0.311363	0.63871
MIP1a	Lean Hypertensive-normoglycemic	Lean HTN-NG	0.326	0.144	0.0235094	0.208159
MIP1a	Lean Normotensive-hyperglycemic	Lean NT-HG	0.235	0.124	0.0581237	0.308657
MIP1b	Overweight/obese Hypertensive-hyperglycemic	OW/OB HTN-HG	0.153	0.105	0.146768	0.462253
MIP1b	Overweight/obese Hypertensive-normoglycemic	OW/OB HTN-NG	0.006	0.114	0.957549	0.986236
MIP1b	Overweight/obese Normotensive-hyperglycemic	OW/OB NT-HG	0.199	0.107	0.0623908	0.313322
MIP1b	Overweight/obese Normotensive-normoglycemic	OW/OB NT-NG	0.113	0.097	0.247584	0.577697
MIP1b	Lean Hypertensive-hyperglycemic	Lean HTN-HG	0.17	0.134	0.201659	0.53329
MIP1b	Lean Hypertensive-normoglycemic	Lean HTN-NG	0.098	0.154	0.522617	0.751521
MIP1b	Lean Normotensive-hyperglycemic	Lean NT-HG	0.355	0.133	0.00753771	0.110553
PDGFbb	Overweight/obese Hypertensive-hyperglycemic	OW/OB HTN-HG	0.207	0.291	0.476716	0.720164
PDGFbb	Overweight/obese Hypertensive-normoglycemic	OW/OB HTN-NG	-0.319	0.315	0.311663	0.63871
PDGFbb	Overweight/obese Normotensive-hyperglycemic	OW/OB NT-HG	0.141	0.295	0.634082	0.814918
PDGFbb	Overweight/obese Normotensive-normoglycemic	OW/OB NT-NG	0.24	0.27	0.374458	0.684048
PDGFbb	Lean Hypertensive-hyperglycemic	Lean HTN-HG	0.454	0.37	0.219046	0.553001
PDGFbb	Lean Hypertensive-normoglycemic	Lean HTN-NG	0.395	0.425	0.353331	0.673064
PDGFbb	Lean Normotensive-hyperglycemic	Lean NT-HG	0.653	0.367	0.0754734	0.336896
RANTES	Overweight/obese Hypertensive-hyperglycemic	OW/OB HTN-HG	0.149	0.126	0.236619	0.569364
RANTES	Overweight/obese Hypertensive-normoglycemic	OW/OB HTN-NG	-0.006	0.136	0.963821	0.986236
RANTES	Overweight/obese Normotensive-hyperglycemic	OW/OB NT-HG	0.19	0.128	0.136392	0.450524
RANTES	Overweight/obese Normotensive-normoglycemic	OW/OB NT-NG	0.133	0.117	0.255042	0.590624
RANTES	Lean Hypertensive-hyperglycemic	Lean HTN-HG	0.19	0.16	0.234345	0.568333
RANTES	Lean Hypertensive-normoglycemic	Lean HTN-NG	0.026	0.184	0.887422	0.955685
RANTES	Lean Normotensive-hyperglycemic	Lean NT-HG	0.459	0.159	0.00387563	0.082739
SCF	Overweight/obese Hypertensive-hyperglycemic	OW/OB HTN-HG	0.06	0.127	0.638184	0.814918
SCF	Overweight/obese Hypertensive-normoglycemic	OW/OB HTN-NG	0.058	0.137	0.670009	0.832108
SCF	Overweight/obese Normotensive-hyperglycemic	OW/OB NT-HG	-0.032	0.129	0.806127	0.919753
SCF	Overweight/obese Normotensive-normoglycemic	OW/OB NT-NG	0.109	0.117	0.354014	0.673064
SCF	Lean Hypertensive-hyperglycemic	Lean HTN-HG	0.121	0.161	0.452972	0.720164
SCF	Lean Hypertensive-normoglycemic	Lean HTN-NG	0.246	0.185	0.183882	0.51487
SCF	Lean Normotensive-hyperglycemic	Lean NT-HG	0.288	0.16	0.0713827	0.328147
SCGFb	Overweight/obese Hypertensive-hyperglycemic	OW/OB HTN-HG	-0.022	0.163	0.890922	0.956111
SCGFb	Overweight/obese Hypertensive-normoglycemic	OW/OB HTN-NG	-0.13	0.176	0.458999	0.720164
SCGFb	Overweight/obese Normotensive-hyperglycemic	OW/OB NT-HG	0.072	0.165	0.662842	0.826539
SCGFb	Overweight/obese Normotensive-normoglycemic	OW/OB NT-NG	0.166	0.151	0.271562	0.612004
SCGFb	Lean Hypertensive-hyperglycemic	Lean HTN-HG	-0.127	0.206	0.538943	0.761925
SCGFb	Lean Hypertensive-normoglycemic	Lean HTN-NG	0.226	0.238	0.342098	0.658539
SCGFb	Lean Normotensive-hyperglycemic	Lean NT-HG	0.264	0.205	0.197942	0.53329
SDF1a	Overweight/obese Hypertensive-hyperglycemic	OW/OB HTN-HG	-0.162	0.227	0.476198	0.720164
SDF1a	Overweight/obese Hypertensive-normoglycemic	OW/OB HTN-NG	0.048	0.245	0.843964	0.941814
SDF1a	Overweight/obese Normotensive-hyperglycemic	OW/OB NT-HG	-0.239	0.23	0.298303	0.633636
SDF1a	Overweight/obese Normotensive-normoglycemic	OW/OB NT-NG	0.28	0.21	0.183545	0.51487
SDF1a	Lean Hypertensive-hyperglycemic	Lean HTN-HG	-0.045	0.288	0.875933	0.955193
SDF1a	Lean Hypertensive-normoglycemic	Lean HTN-NG	0.362	0.332	0.275359	0.612004
SDF1a	Lean Normotensive-hyperglycemic	Lean NT-HG	0.447	0.286	0.118402	0.415092
TNFa	Overweight/obese Hypertensive-hyperglycemic	OW/OB HTN-HG	0.418	0.18	0.0204044	0.190985
TNFa	Overweight/obese Hypertensive-normoglycemic	OW/OB HTN-NG	0.422	0.195	0.0306669	0.230376
TNFa	Overweight/obese Normotensive-hyperglycemic	OW/OB NT-HG	0.288	0.183	0.115514	0.415092
TNFa	Overweight/obese Normotensive-normoglycemic	OW/OB NT-NG	0.533	0.167	0.00145359	0.0449654
TNFa	Lean Hypertensive-hyperglycemic	Lean HTN-HG	0.333	0.229	0.146529	0.462253
TNFa	Lean Hypertensive-normoglycemic	Lean HTN-NG	0.452	0.264	0.0863248	0.36422
TNFa	Lean Normotensive-hyperglycemic	Lean NT-HG	0.515	0.228	0.0236544	0.208159
TNFb	Overweight/obese Hypertensive-hyperglycemic	OW/OB HTN-HG	0.08	0.121	0.507096	0.747945
TNFb	Overweight/obese Hypertensive-normoglycemic	OW/OB HTN-NG	-0.072	0.131	0.580294	0.776455
TNFb	Overweight/obese Normotensive-hyperglycemic	OW/OB NT-HG	0.143	0.123	0.24358	0.577096
TNFb	Overweight/obese Normotensive-normoglycemic	OW/OB NT-NG	0.068	0.112	0.543227	0.763801
TNFb	Lean Hypertensive-hyperglycemic	Lean HTN-HG	-0.005	0.153	0.973956	0.990028
TNFb	Lean Hypertensive-normoglycemic	Lean HTN-NG	-0.131	0.177	0.458698	0.720164
TNFb	Lean Normotensive-hyperglycemic	Lean NT-HG	0.311	0.152	0.0417047	0.268362
TRAIL	Overweight/obese Hypertensive-hyperglycemic	OW/OB HTN-HG	0.395	0.15	0.00833594	0.116703
TRAIL	Overweight/obese Hypertensive-normoglycemic	OW/OB HTN-NG	0.174	0.162	0.282158	0.612004
TRAIL	Overweight/obese Normotensive-hyperglycemic	OW/OB NT-HG	0.151	0.152	0.319245	0.638803
TRAIL	Overweight/obese Normotensive-normoglycemic	OW/OB NT-NG	0.307	0.139	0.0270729	0.225364
TRAIL	Lean Hypertensive-hyperglycemic	Lean HTN-HG	0.383	0.19	0.043714	0.268362
TRAIL	Lean Hypertensive-normoglycemic	Lean HTN-NG	0.194	0.219	0.375338	0.684048
TRAIL	Lean Normotensive-hyperglycemic	Lean NT-HG	0.52	0.189	0.00597016	0.102156
bNGF	Overweight/obese Hypertensive-hyperglycemic	OW/OB HTN-HG	0.471	0.256	0.0659601	0.31402
bNGF	Overweight/obese Hypertensive-normoglycemic	OW/OB HTN-NG	0.202	0.277	0.467452	0.720164
bNGF	Overweight/obese Normotensive-hyperglycemic	OW/OB NT-HG	0.037	0.26	0.886674	0.955685
bNGF	Overweight/obese Normotensive-normoglycemic	OW/OB NT-NG	0.198	0.237	0.404958	0.704673
bNGF	Lean Hypertensive-hyperglycemic	Lean HTN-HG	0.672	0.325	0.0388152	0.268362
bNGF	Lean Hypertensive-normoglycemic	Lean HTN-NG	0.23	0.374	0.539285	0.761925
bNGF	Lean Normotensive-hyperglycemic	Lean NT-HG	-0.019	0.323	0.953278	0.986236
Notes: Estimates are from age- and sex-adjusted models comparing each phenotype group against the healthy reference group.

### Sheet: Supplementary Table S6
Supplementary Table S6. Permutation variable importance for the Super Learner biological age model
Variable	Variable label	Variable class	Mean delta RMSE	SD delta RMSE	Mean delta MAE	SD delta MAE	Mean delta R2	SD delta R2
V.F.A.	VFA	Body composition	4.869	0.74	4.132	0.66	0.482	0.025
P.B.F.	PBF	Body composition	1.779	0.432	1.519	0.411	0.217	0.047
CTACK	CTACK	Cytokine	1.577	0.481	1.3	0.407	0.241	0.061
SDF1a	SDF1a	Cytokine	0.663	0.263	0.546	0.25	0.12	0.037
Haemoglobin..HB.	Hemoglobin	Hematologic	0.453	0.188	0.49	0.188	0.082	0.029
Gender	Gender	Sex	0.418	0.243	0.484	0.225	0.083	0.034
SCGFb	SCGFb	Cytokine	0.233	0.181	0.189	0.174	0.051	0.028
SCF	SCF	Cytokine	0.2	0.238	0.144	0.211	0.035	0.038
GCSF	GCSF	Cytokine	0.151	0.079	0.191	0.07	0.025	0.014
T.B.W.	TBW	Body composition	0.15	0.133	0.161	0.134	0.029	0.021
IL10	IL10	Cytokine	0.117	0.062	0.069	0.058	0.019	0.01
IL3	IL3	Cytokine	0.087	0.047	0.042	0.048	0.013	0.007
HGF	HGF	Cytokine	0.082	0.196	0.091	0.183	0.012	0.031
MCSF	MCSF	Cytokine	0.071	0.067	0.056	0.068	0.018	0.011
IL12_p40	IL12_p40	Cytokine	0.069	0.04	0.009	0.041	0.011	0.007
IFNg	IFNg	Cytokine	0.05	0.051	0.033	0.055	0.01	0.008
MCP3	MCP3	Cytokine	0.046	0.037	0.057	0.036	0.009	0.006
IL12_p70	IL12_p70	Cytokine	0.043	0.059	0.006	0.058	0.009	0.01
IL17A	IL17A	Cytokine	0.042	0.081	0.14	0.085	0.006	0.013
IL2	IL2	Cytokine	0.032	0.034	-0.011	0.033	0.005	0.006
MIG	MIG	Cytokine	0.027	0.039	0.035	0.04	0.004	0.007
IL1ra	IL1ra	Cytokine	0.021	0.042	-0.024	0.039	0.005	0.007
IL8	IL8	Cytokine	0.019	0.042	0.006	0.039	0.001	0.007
MIP1b	MIP1b	Cytokine	0.015	0.058	0.051	0.056	0.004	0.009
LIF	LIF	Cytokine	0.015	0.015	0.014	0.015	0.002	0.003
TNFa	TNFa	Cytokine	0.015	0.008	0.01	0.009	0.003	0.001
IL9	IL9	Cytokine	0.013	0.047	-0.016	0.047	0.004	0.008
RANTES	RANTES	Cytokine	0.006	0.017	0.015	0.016	0.001	0.003
IL1a	IL1a	Cytokine	0.004	0.024	0.018	0.023	0.001	0.004
bNGF	bNGF	Cytokine	0.004	0.009	-0.006	0.009	0	0.001
TRAIL	TRAIL	Cytokine	0.004	0.082	0.014	0.076	0.006	0.013
IL4	IL4	Cytokine	0.003	0.053	0.021	0.053	0.001	0.009
IL1b	IL1b	Cytokine	0	0.001	0	0.001	0	0
FGF_basic	FGF_basic	Cytokine	-0.001	0.02	-0.009	0.02	0.001	0.003
PDGFbb	PDGFbb	Cytokine	-0.002	0.013	-0.007	0.012	0	0.002
IP10	IP10	Cytokine	-0.004	0.011	-0.012	0.012	-0.001	0.002
IL13	IL13	Cytokine	-0.005	0.003	-0.005	0.003	-0.001	0.001
TNFb	TNFb	Cytokine	-0.007	0.081	0.012	0.073	0	0.013
IL6	IL6	Cytokine	-0.007	0.038	-0.006	0.034	0.001	0.006
Eotaxin	Eotaxin	Cytokine	-0.008	0.029	0.015	0.027	0	0.005
MIP1a	MIP1a	Cytokine	-0.01	0.006	-0.012	0.006	-0.002	0.001
MIF	MIF	Cytokine	-0.01	0.059	-0.014	0.063	0.001	0.009
IL18	IL18	Cytokine	-0.014	0.025	-0.007	0.024	-0.001	0.004
IL16	IL16	Cytokine	-0.015	0.042	-0.012	0.042	0	0.007
IL7	IL7	Cytokine	-0.02	0.029	-0.016	0.029	-0.003	0.005
IFNa2	IFNa2	Cytokine	-0.029	0.015	-0.026	0.015	-0.005	0.002
IL2Ra	IL2Ra	Cytokine	-0.032	0.044	-0.049	0.045	-0.007	0.007
GROa	GROa	Cytokine	-0.045	0.095	-0.146	0.089	-0.003	0.015
MCP1_MCAF	MCP1_MCAF	Cytokine	-0.091	0.049	-0.038	0.05	-0.01	0.008
Notes: Higher positive values indicate greater loss of predictive performance after permutation and therefore stronger predictive contribution.

### Sheet: Supplementary Table S7
Supplementary Table S7. Calibrated biological age acceleration by cardiometabolic phenotype group
Phenotype group	Group short	N	Mean acceleration	SD acceleration	SE acceleration	95% CI lower	95% CI upper	Median acceleration	Q1 acceleration	Q3 acceleration
Overweight/obese Hypertensive-hyperglycemic	OW/OB HTN-HG	890	5.83	7.87	0.26	5.32	6.35	5.54	0.83	10.13
Overweight/obese Hypertensive-normoglycemic	OW/OB HTN-NG	483	5.22	7.45	0.34	4.55	5.88	5.27	0.62	9.5
Overweight/obese Normotensive-hyperglycemic	OW/OB NT-HG	607	5.32	6.86	0.28	4.77	5.86	5.34	0.95	8.95
Overweight/obese Normotensive-normoglycemic	OW/OB NT-NG	805	4.39	6.28	0.22	3.96	4.83	4.02	-0.01	8.34
Lean Hypertensive-hyperglycemic	Lean HTN-HG	350	0.32	6.25	0.33	-0.33	0.98	0.57	-4.27	4.59
Lean Hypertensive-normoglycemic	Lean HTN-NG	196	0.37	6.25	0.45	-0.51	1.25	-0.18	-3.71	3.93
Lean Normotensive-hyperglycemic	Lean NT-HG	294	0.5	6.16	0.36	-0.2	1.21	0.19	-3.54	4.23
Healthy reference	Healthy reference	62	0	4.32	0.55	-1.1	1.1	0.61	-2.62	2.57
Notes: Acceleration values are calibrated biological age acceleration in years relative to the healthy reference calibration model.
